# Extended-Spectrum Beta-Lactamase *Klebsiella pneumoniae* on a Malawian neonatal unit is amplified by neonates and transmitted by maternal hands, cots and ward surfaces

**DOI:** 10.1101/2025.08.13.25333346

**Authors:** Oliver Pearse, Rebecca Lester, Allan Zuza, Helen Mangochi, Patricia Siyabu, Edith Tewesa, Thomas Edwards, Nicholas R. Thomson, Kondwani Kawaza, Patrick Musicha, Jen Cornick, Eva Heinz, Nicholas Feasey, Chris Jewell

## Abstract

**Background:** *Klebsiella pneumoniae* (*Kpn*) is an important cause of neonatal sepsis in sub-Saharan Africa. *Kpn* are intrinsically resistant to penicillins and frequently resistant to gentamicin and 3^rd^-generation cephalosporins, key agents in the treatment of neonatal sepsis. Such infections can be prevented by effective infection prevention and control (IPC), but the most effective IPC packages for resource-limited healthcare settings are incompletely defined.

**Methods:** We recruited a cohort of 94 neonates admitted to a Malawian neonatal unit, alongside their mothers, and utilised single colony whole genome sequencing and post-enrichment metagenomics to determine the most important transmission routes of Extended-Spectrum Beta-Lactamase producing (ESBL) *Kpn*. These data were analysed at the level of ST and pairwise SNP distance and combined with statistical models to infer transmission.

**Findings:** ESBL-*Kpn* rapidly colonised neonates; female sex, receipt of oxygen, caesarean delivery and antibiotic use increased colonisation risk. STs causing invasive infection and stool colonisation were temporally related to those found in the ward. There was greatest circulation of ESBL-*Kpn* between compartments that are in contact with neonatal stool (neonate stool, mothers’ hands, cots, and the swaddling cloths). Utilising epidemiological and SNP data, *Kpn* appeared to be transmitted to neonates primarily from cots, ward surfaces (sinks and oxygen delivery equipment) and from other neonates. Network analysis implicated cots, antibiotics and oxygen delivery in ESBL-*Kpn* transmission.

**Interpretation:** An unsafe hospital environment is strongly implicated in neonatal invasive infection and stool colonisation with ESBL *Kpn*. IPC interventions should focus on containing neonatal stool, hand hygiene, cot decontamination, single use oxygen delivery and surface cleaning, particularly sinks.

**Funding:** This work was funded by the Antimicrobial Resistance Cross-Council Initiative through grants from the Medical Research Council, a Council of UK Research and Innovation and the National Institute for Health Research (MR/R015074/1 & MR/S004793/1); and the Bill and Melinda Gates Foundation (INV-005692). Malawi-Liverpool-Wellcome Research Programme (MLW) is core-fund by Wellcome (206545/Z/17/Z).

**Research in context:** *Evidence before this study:* Neonatal sepsis is a leading cause of neonatal mortality, particularly in sub-Saharan Africa. *Klebsiella pneumoniae* (*Kpn*) has emerged as an important cause of neonatal sepsis and is difficult to treat due to increasing antimicrobial resistance. Extended-spectrum beta-lactamases are enzymes that confer resistance to ceftriaxone, and for neonates in many sub-Saharan African neonatal units this resistance determinant renders their infections untreatable. While infection prevention and control (IPC) measures are important to limit transmission, the most important IPC measures in this context remain unclear.

*Added value of this study:* This study shows that colonisation with ESBL *Kpn* in the neonatal unit is common. Risk factors for colonisation include oxygen delivery, antibiotic therapy, and female gender. Isolates from invasive disease were genomically like those that caused stool colonisation and that were colonising the general ward environment. There was circulation of bacteria between the neonatal gastrointestinal tract, cots, mothers’ hands, and swaddling cloths. Transmission appeared to be from cots, ward surfaces, particularly sinks and oxygen equipment, other neonates, and the mothers’ hands.

*Implications of all available evidence:* IPC should be prioritized to reduce colonisation and subsequent infection with ESBL *Kpn*, and other enteric pathogens regardless of AMR profile. Suggested IPC interventions in this context should focus on reducing bacterial load in the ward environment, with neonatal stool management, maternal hand hygiene, single-use oxygen delivery equipment, replacing sinks with hand sanitizer and cot decontamination.
