## Supplementary Tables for "Extended-Spectrum Beta-Lactamase *Klebsiella pneumoniae* on a Malawian neonatal unit is amplified by neonates and transmitted by maternal hands, cots and ward surfaces"

### Sheet: Supp_tab1
Category	Parameter	Value
Pre-partum antibiotics	Any, n (%)	18 (19)
	Cotrimoxazole preventative therapy, n (%)	11 (12)
	Ceftriaxone and metronidazole, n (%)	5 (5)
	Ceftriaxone alone, n (%)	1 (1)
	Amoxicillin alone, n (%)	1 (1)
	Cotrimoxazole short course, n (%)	1 (1)
Intrapartum antibiotics	Any, n (%)	24 (26)
	Ceftriaxone and metronidazole, n (%)	13 (14)
	Benzylpenicillin and gentamicin, n (%)	5 (5)
	Ceftriaxone alone, n (%)	3 (3)
	Ampicillin alone, n (%)	3 (3)
	Ciprofloxacin and metronidazole, n (%)	1 (1)
Neonatal antibiotics	Any, n (%)	69 (73)
	Benzylpenicillin and gentamicin, n (%)	66 (70)
	Ceftriaxone alone, n (%)	6 (6)
	Ceftriaxone and metronidazole, n (%)	1 (1)
	Ceftriaxone and gentamicin, n (%)	1 (1)
	Azithromycin, n (%)	1 (1)
Some of the intrapartum antibiotic data are counted twice as for multiple births more than one neonate was exposed

### Sheet: Supp_tab2
Time period	Median (single colonies)	p vs random (Wilcoxon; single colonies)	Median (mSWEEP)	p vs random (Wilcoxon; mSWEEP)
Random – invasive disease	0	-	0.03	-
Before – invasive disease	0.01	0.053	0.02	0.9
After – invasive disease	0.03	0.00036	0.05	0.19
Random – stool colonisation	0.008	-	0.03	-
Before – stool colonisation	0.03	0.002	0.06	0.008
After – stool colonisation	0.03	0.003	0.06	0.003

### Sheet: Supp_tab3
Source	Single colony WGS	mSWEEP
Cots	0.42 [95% CrI 0 – 0.83]	0.73 [95% CrI 40 – 0.94]
Ward surfaces	0 [95% CrI 0 – 0.53]	0 [95% CrI 0 – 0.20]
Maternal hands	0.40 [95% CrI 0 – 0.74]	0.24 [95% CrI 0.05 – 0.55]
Maternal stool	0.08 [95% CrI 0.01 – 0.27]	0 [95% CrI 0 – 0.05]
Swaddling cloths	0 [95% CrI 0 – 0.05]	0 [95% CrI 0 – 0.07]

### Sheet: Supp_tab4
Source	WGS - 0 SNPs	WGS - 3 SNPs	WGS - 7 SNPs	WGS - 20 SNPs	mGEMS - 0 SNPs	mGEMS - 3 SNPs	mGEMS - 7 SNPs	mGEMS - 20 SNPs
Ward surfaces	3	17	37	46	3	22	49	54
Cots	2	13	31	39	0	0	9	10
Other neonates	0	6	11	19	1	2	6	6
Swaddling cloth	0	1	4	4	1	6	6	6
Mother's hands	1	6	15	17	0	1	4	5
Mother's stool	0	2	4	4	0	0	0	0

### Sheet: Supp_tab5
Model name	Model structure	AIC	BIC
A	Edges	436	442
B	Edges + cots	427	441
C	Edges + time	437	451
D	Edges + cots + time	429	450
E	Edges + cots + oxygen therapy	417	437
F	Edges + cots + antibiotic therapy	413	433
G	Edges + cots + birthweight	428	448
H	Edges + cots + oxygen therapy + antibiotic therapy	408	435

### Sheet: Supp_tab6
Modality	SNPs	Factor	Log.odds	Probability of link	p.value
WGS	0	Edges	-9.18	0.0001	7.9e-05
WGS	0	Cots	-Inf	0	<2e-16
WGS	0	Oxygen	0.6	0.00019	0.62
WGS	0	Neonatal antibiotics	0.22	0.00013	0.85
WGS	3	Edges	-10.99	1.7e-05	7.5e-07
WGS	3	Cots	2.12	0.00014	0.053
WGS	3	Oxygen	0.99	4.6e-05	0.204
WGS	3	Neonatal antibiotics	1.56	8.1e-05	0.139
WGS	7	Edges	-7.88	0.00038	<2e-16
WGS	7	Cots	2.25	0.0036	7.4e-06
WGS	7	Oxygen	0.5	0.00062	0.0893
WGS	7	Neonatal antibiotics	1.2	0.0012	0.0019
WGS	20	Edges	-7.64	0.00048	<2e-16
WGS	20	Cots	1.78	0.0028	0.00028
WGS	20	Oxygen	0.68	0.00095	0.00662
WGS	20	Neonatal antibiotics	1.15	0.0015	0.00027
mGEMS	0	Edges	-76.86	4.2e-34	0.9937
mGEMS	0	Cots	3.7	1.7e-32	0.0095
mGEMS	0	Oxygen	17.49	1.7e-26	0.9959
mGEMS	0	Neonatal antibiotics	17.32	1.4e-26	0.9961
mGEMS	3	Edges	-11.76	7.8e-06	5e-06
mGEMS	3	Cots	2.24	7.4e-05	0.044
mGEMS	3	Oxygen	1.62	4e-05	0.125
mGEMS	3	Neonatal antibiotics	1.27	2.8e-05	0.23
mGEMS	7	Edges	-13.47	1.4e-06	9.1e-09
mGEMS	7	Cots	1.72	7.9e-06	0.0254
mGEMS	7	Oxygen	2	1e-05	0.0063
mGEMS	7	Neonatal antibiotics	2.43	1.6e-05	0.0173
mGEMS	20	Edges	-12.41	4.1e-06	6.4e-09
mGEMS	20	Cots	1.71	2.3e-05	0.025
mGEMS	20	Oxygen	1.29	1.5e-05	0.015
mGEMS	20	Neonatal antibiotics	2.58	5.4e-05	0.011

### Sheet: Supp_tab7
Organism	Target.gene	Left.primer	Right.primer	Predicted.Tm
Kpn	Khe	CATCTGCCACACCTTTCTCA	CCGGGATTGAGCGGGTAATA	81.12
Enterobacter spp.	ent1	GCGGAAGAGCGTGAAATCAA	TTCAGCCTCTTTGTCACCCT	78

### Sheet: Supp_tab8
Sanger ID	Sample ID	Accession	Excluded organism	Excluded assembly	Excluded duplicate	Excluded ceftriaxone susceptible
42070_2#3	CAAYEH		0	0	0	0
42092_1#28	CAAWSV		0	0	0	0
42092_1#60	CAAXCF		0	0	0	1
42092_1#82	BKRNX3		0	0	1	0
42092_1#88	CAAWXQ		0	0	0	0
42092_1#94	BKRMW0		0	0	0	0
42092_1#126	BKRNV7		0	0	0	0
42092_1#146	CAAXLQ		0	0	0	0
42092_1#148	BKRNHC		0	0	0	0
42092_1#186	CAAYMZ		0	0	0	0
42092_1#220	CAAYA3		0	0	0	0
42092_1#274	CAAYEV		0	0	0	0
42092_2#9	CNS1LG		0	0	0	0
42092_2#13	CNS1NH		1	1	0	1
42139_1#2	CAASX8		0	0	0	0
42139_1#8	CAATK9		0	0	0	0
42139_1#38	CAATHE		0	0	0	0
42139_1#40	CAATS5		1	0	0	0
42139_1#108	CAAU3L		1	1	0	0
42139_1#168	CAAW6J		1	0	0	1
42139_1#170	CAAVXU		0	0	0	0
42139_1#206	CAAWDU		0	0	0	1
42139_1#316	CAASZ3		1	1	0	0
42139_1#320	CAAT05		0	0	0	1
42139_1#328	CAAT57		0	0	0	0
42139_1#352	CAASUI		0	0	0	0

### Sheet: Supp_tab9
Variable	Rhat
alpha[0]	0.999944
alpha[mum]	0.999944
Phi	0.999944
Neonatal antibiotics	0.999944
Gestational age	0.999944
Born outside of QECH	0.999944
Female sex	0.999944
Caesarean section	0.999944
Birthweight	0.999944
Oxygen therapy	0.999944
Fed by adjuncts	0.999944
Maternal HIV infection	0.999944
Maternal antibiotics in last 4 weeks	0.999944
Received antenatal care	0.999944

### Sheet: Supp_tab10
Methodology	Parameter	Rhat
Single colony WGS	alpha[0]	1.00273
Single colony WGS	alpha[1]	1.00182
Single colony WGS	alpha[2]	1.00072
Single colony WGS	alpha[3]	1.00007
Single colony WGS	alpha[4]	1.00016
Single colony WGS	exposure[0]	1.00276
Single colony WGS	exposure[1]	1.00182
Single colony WGS	exposure[2]	1.00075
Single colony WGS	exposure[3]	1.00007
Single colony WGS	exposure[4]	1.00015
Single colony WGS	q[0]	1.0001
Single colony WGS	q[1]	1
Single colony WGS	q[2]	1.00008
Single colony WGS	q[3]	1.00008
Single colony WGS	q[4]	1.00011
Single colony WGS	q[5]	1.00009
Single colony WGS	q[6]	1.00001
Single colony WGS	q[7]	1.00007
Single colony WGS	q[8]	1.00005
Single colony WGS	q[9]	1.00016
Single colony WGS	q[10]	1.00015
Single colony WGS	q[11]	1.0001
Single colony WGS	q[12]	1.00001
Single colony WGS	q[13]	1.00022
Single colony WGS	q[14]	1.00003
Single colony WGS	q[15]	1.00002
Single colony WGS	q[16]	1.00009
Single colony WGS	q[17]	1.00005
Single colony WGS	q[18]	1.00016
Single colony WGS	q[19]	1.00007
Single colony WGS	q[20]	1.00023
Single colony WGS	q[21]	1.00017
Single colony WGS	q[22]	1.00019
Single colony WGS	q[23]	1.00022
Single colony WGS	q[24]	1.00014
Single colony WGS	q[25]	1.00006
Single colony WGS	q[26]	1.00005
Single colony WGS	q[27]	1.00014
Single colony WGS	q[28]	1.00007
Single colony WGS	q[29]	1.00007
Single colony WGS	q[30]	1.00008
Single colony WGS	q[31]	1.00017
Single colony WGS	q[32]	1.00024
Single colony WGS	q[33]	1.00021
Single colony WGS	q[34]	1.00007
Single colony WGS	q[35]	1.00015
Single colony WGS	q[36]	1.00009
Single colony WGS	q[37]	0.999983
Single colony WGS	q[38]	1.00005
Single colony WGS	q[39]	1
Single colony WGS	q[40]	1.00018
Single colony WGS	q[41]	1.00009
Single colony WGS	q[42]	1.00011
Single colony WGS	q[43]	1.00008
Single colony WGS	q[44]	1.00009
Single colony WGS	q[45]	1.00001
Single colony WGS	q[46]	1.00009
Single colony WGS	q[47]	1.00019
Single colony WGS	q[48]	1.0001
Single colony WGS	q[49]	1.0002
Single colony WGS	q[50]	1.00005
Single colony WGS	q[51]	1.00004
Single colony WGS	q[52]	1.00014
Single colony WGS	q[53]	1.00001
Single colony WGS	q[54]	1.00005
Single colony WGS	q[55]	1.00018
Single colony WGS	q[56]	1.00019
Single colony WGS	q[57]	1.0001
Single colony WGS	q[58]	1.00024
Single colony WGS	q[59]	1.0003
Single colony WGS	q[60]	1.00027
Single colony WGS	q[61]	1
Single colony WGS	q[62]	1.00007
Single colony WGS	q[63]	1.00005
Single colony WGS	q[64]	1.00017
Single colony WGS	q[65]	1.00011
Single colony WGS	q[66]	1.00005
Single colony WGS	q[67]	1.00001
Single colony WGS	q[68]	1.0003
Single colony WGS	tau	1.00008
Single colony WGS	u[0]	1.0002
Single colony WGS	u[1]	1
Single colony WGS	u[2]	1.00004
Single colony WGS	u[3]	1.00002
Single colony WGS	u[4]	1.0001
Single colony WGS	u[5]	1.00006
Single colony WGS	u[6]	1.00017
Single colony WGS	u[7]	0.999992
Single colony WGS	u[8]	1.00015
Single colony WGS	u[9]	1.0001
Single colony WGS	u[10]	1.0004
Single colony WGS	u[11]	1.00008
Single colony WGS	u[12]	1.00002
Single colony WGS	u[13]	1.0001
Single colony WGS	u[14]	0.999971
Single colony WGS	u[15]	1.00009
Single colony WGS	u[16]	1.00012
Single colony WGS	u[17]	0.999975
Single colony WGS	u[18]	1.0001
Single colony WGS	u[19]	1.0001
Single colony WGS	u[20]	1.00014
Single colony WGS	u[21]	1.00015
Single colony WGS	u[22]	1.00011
Single colony WGS	u[23]	1.0002
Single colony WGS	u[24]	1.00011
Single colony WGS	u[25]	0.999989
Single colony WGS	u[26]	1.00005
Single colony WGS	u[27]	1.00006
Single colony WGS	u[28]	1.0002
Single colony WGS	u[29]	1.00002
Single colony WGS	u[30]	1.00005
Single colony WGS	u[31]	1.00004
Single colony WGS	u[32]	1.00022
Single colony WGS	u[33]	1.00005
Single colony WGS	u[34]	1.00014
Single colony WGS	u[35]	1.00022
Single colony WGS	u[36]	1.0004
Single colony WGS	u[37]	1.00008
Single colony WGS	u[38]	1.00017
Single colony WGS	u[39]	1.00015
Single colony WGS	u[40]	1.00041
Single colony WGS	u[41]	1.00006
Single colony WGS	u[42]	1.00018
Single colony WGS	u[43]	1.00019
Single colony WGS	u[44]	1.00014
Single colony WGS	u[45]	1.00016
Single colony WGS	u[46]	1.00016
Single colony WGS	u[47]	1.00007
Single colony WGS	u[48]	1.00012
Single colony WGS	u[49]	1.00005
Single colony WGS	u[50]	1.00023
Single colony WGS	u[51]	1.0001
Single colony WGS	u[52]	1.00014
Single colony WGS	u[53]	0.999986
Single colony WGS	u[54]	1.00005
Single colony WGS	u[55]	1.00017
Single colony WGS	u[56]	1.00023
Single colony WGS	u[57]	1.00007
Single colony WGS	u[58]	1.0002
Single colony WGS	u[59]	1.00028
Single colony WGS	u[60]	1.00032
Single colony WGS	u[61]	1.00001
Single colony WGS	u[62]	1.00005
Single colony WGS	u[63]	1.00016
Single colony WGS	u[64]	1.00017
Single colony WGS	u[65]	1.00008
Single colony WGS	u[66]	1.00002
Single colony WGS	u[67]	1.00006
Single colony WGS	u[68]	1.00031
Post-enrichment metagenomics	alpha[0]	1.00186
Post-enrichment metagenomics	alpha[1]	1.00208
Post-enrichment metagenomics	alpha[2]	0.999985
Post-enrichment metagenomics	alpha[3]	1.00006
Post-enrichment metagenomics	alpha[4]	1.00007
Post-enrichment metagenomics	exposure[0]	1.00181
Post-enrichment metagenomics	exposure[1]	1.00206
Post-enrichment metagenomics	exposure[2]	0.999982
Post-enrichment metagenomics	exposure[3]	1.00007
Post-enrichment metagenomics	exposure[4]	1.00007
Post-enrichment metagenomics	q[0]	1.00056
Post-enrichment metagenomics	q[1]	1.00035
Post-enrichment metagenomics	q[2]	1.00036
Post-enrichment metagenomics	q[3]	1.00064
Post-enrichment metagenomics	q[4]	1.00033
Post-enrichment metagenomics	q[5]	1.00028
Post-enrichment metagenomics	q[6]	1.00016
Post-enrichment metagenomics	q[7]	1.00033
Post-enrichment metagenomics	q[8]	1.00037
Post-enrichment metagenomics	q[9]	1.00001
Post-enrichment metagenomics	q[10]	1.00017
Post-enrichment metagenomics	q[11]	1.00034
Post-enrichment metagenomics	q[12]	1.00009
Post-enrichment metagenomics	q[13]	1.00062
Post-enrichment metagenomics	q[14]	1.0001
Post-enrichment metagenomics	q[15]	1.00063
Post-enrichment metagenomics	q[16]	1.00001
Post-enrichment metagenomics	q[17]	1.00017
Post-enrichment metagenomics	q[18]	1.00031
Post-enrichment metagenomics	q[19]	1.00026
Post-enrichment metagenomics	q[20]	1.00025
Post-enrichment metagenomics	q[21]	1.00017
Post-enrichment metagenomics	q[22]	1.00028
Post-enrichment metagenomics	q[23]	1.00056
Post-enrichment metagenomics	q[24]	1.00044
Post-enrichment metagenomics	q[25]	1.00028
Post-enrichment metagenomics	q[26]	1.00032
Post-enrichment metagenomics	q[27]	1.00031
Post-enrichment metagenomics	q[28]	1.00024
Post-enrichment metagenomics	q[29]	1.00061
Post-enrichment metagenomics	q[30]	1.00043
Post-enrichment metagenomics	q[31]	1.00025
Post-enrichment metagenomics	q[32]	1.00056
Post-enrichment metagenomics	q[33]	1.00077
Post-enrichment metagenomics	q[34]	1.00024
Post-enrichment metagenomics	q[35]	1.00038
Post-enrichment metagenomics	q[36]	1.00071
Post-enrichment metagenomics	q[37]	1.00037
Post-enrichment metagenomics	q[38]	1.00045
Post-enrichment metagenomics	q[39]	1.00017
Post-enrichment metagenomics	q[40]	1.00011
Post-enrichment metagenomics	q[41]	1.0002
Post-enrichment metagenomics	q[42]	1.0008
Post-enrichment metagenomics	q[43]	1.00053
Post-enrichment metagenomics	q[44]	1.00058
Post-enrichment metagenomics	q[45]	1.00034
Post-enrichment metagenomics	q[46]	1.00021
Post-enrichment metagenomics	q[47]	1.00027
Post-enrichment metagenomics	q[48]	1.00026
Post-enrichment metagenomics	q[49]	1.00063
Post-enrichment metagenomics	q[50]	1.00044
Post-enrichment metagenomics	q[51]	1.00036
Post-enrichment metagenomics	q[52]	1.00026
Post-enrichment metagenomics	q[53]	1.00043
Post-enrichment metagenomics	q[54]	1.00019
Post-enrichment metagenomics	q[55]	1.0004
Post-enrichment metagenomics	tau	1.00073
Post-enrichment metagenomics	u[0]	1.00032
Post-enrichment metagenomics	u[1]	1.00003
Post-enrichment metagenomics	u[2]	1.00012
Post-enrichment metagenomics	u[3]	1.0002
Post-enrichment metagenomics	u[4]	1.00015
Post-enrichment metagenomics	u[5]	1.00003
Post-enrichment metagenomics	u[6]	1.0001
Post-enrichment metagenomics	u[7]	1.00024
Post-enrichment metagenomics	u[8]	1.00037
Post-enrichment metagenomics	u[9]	1.00014
Post-enrichment metagenomics	u[10]	1.00008
Post-enrichment metagenomics	u[11]	1.00013
Post-enrichment metagenomics	u[12]	1.0001
Post-enrichment metagenomics	u[13]	1.00024
Post-enrichment metagenomics	u[14]	1.0002
Post-enrichment metagenomics	u[15]	1.00009
Post-enrichment metagenomics	u[16]	1.00023
Post-enrichment metagenomics	u[17]	1.0003
Post-enrichment metagenomics	u[18]	1.00011
Post-enrichment metagenomics	u[19]	1.00003
Post-enrichment metagenomics	u[20]	1.00018
Post-enrichment metagenomics	u[21]	1.00001
Post-enrichment metagenomics	u[22]	1.00001
Post-enrichment metagenomics	u[23]	1.00031
Post-enrichment metagenomics	u[24]	1.0001
Post-enrichment metagenomics	u[25]	1.00007
Post-enrichment metagenomics	u[26]	1.00003
Post-enrichment metagenomics	u[27]	1.00004
Post-enrichment metagenomics	u[28]	1.00024
Post-enrichment metagenomics	u[29]	1.00016
Post-enrichment metagenomics	u[30]	1.00019
Post-enrichment metagenomics	u[31]	0.999981
Post-enrichment metagenomics	u[32]	1.0002
Post-enrichment metagenomics	u[33]	1.00038
Post-enrichment metagenomics	u[34]	1.00001
Post-enrichment metagenomics	u[35]	1.00008
Post-enrichment metagenomics	u[36]	1.00026
Post-enrichment metagenomics	u[37]	1.00007
Post-enrichment metagenomics	u[38]	1.00018
Post-enrichment metagenomics	u[39]	1.00018
Post-enrichment metagenomics	u[40]	1.00001
Post-enrichment metagenomics	u[41]	1.00008
Post-enrichment metagenomics	u[42]	1.00016
Post-enrichment metagenomics	u[43]	1.0001
Post-enrichment metagenomics	u[44]	1.00005
Post-enrichment metagenomics	u[45]	1.00016
Post-enrichment metagenomics	u[46]	1.00004
Post-enrichment metagenomics	u[47]	0.999957
Post-enrichment metagenomics	u[48]	1.00008
Post-enrichment metagenomics	u[49]	1.00012
Post-enrichment metagenomics	u[50]	1.00005
Post-enrichment metagenomics	u[51]	1.00003
Post-enrichment metagenomics	u[52]	1.0001
Post-enrichment metagenomics	u[53]	1.00019
Post-enrichment metagenomics	u[54]	1.00006
Post-enrichment metagenomics	u[55]	1.00008
